# Exploring selection bias in COVID-19 research: Simulations and prospective analyses of two UK cohort studies

**DOI:** 10.1101/2021.12.10.21267363

**Authors:** Louise AC Millard, Alba Fernández-Sanlés, Alice R Carter, Rachael Hughes, Kate Tilling, Tim P Morris, Daniel Major-Smith, Gareth J Griffith, Gemma L Clayton, Emily Kawabata, George Davey Smith, Deborah A Lawlor, Maria Carolina Borges

## Abstract

**Background:** Non-random selection into analytic subsamples could introduce selection bias in observational studies of SARS-CoV-2 infection and COVID-19 severity (e.g. including only those have had a COVID-19 PCR test). We explored the potential presence and impact of selection in such studies using data from self-report questionnaires and national registries.

**Methods:** Using pre-pandemic data from the Avon Longitudinal Study of Parents and Children (ALSPAC) (mean age=27.6 (standard deviation [SD]=0.5); 49% female) and UK Biobank (UKB) (mean age=56 (SD=8.1); 55% female) with data on SARS-CoV-2 infection and death-with-COVID-19 (UKB only), we investigated predictors of selection into COVID-19 analytic subsamples. We then conducted empirical analyses and simulations to explore the potential presence, direction, and magnitude of bias due to selection when estimating the association of body mass index (BMI) with SARS-CoV-2 infection and death-with-COVID-19.

**Results:** In both ALSPAC and UKB a broad range of characteristics related to selection, sometimes in opposite directions. For example, more educated participants were more likely to have data on SARS-CoV-2 infection in ALSPAC, but less likely in UKB. We found bias in many simulated scenarios. For example, in one scenario based on UKB, we observed an expected odds ratio of 2.56 compared to a simulated true odds ratio of 3, per standard deviation higher BMI.

**Conclusion:** Analyses using COVID-19 self-reported or national registry data may be biased due to selection. The magnitude and direction of this bias depends on the outcome definition, the true effect of the risk factor, and the assumed selection mechanism.

**Key messages:**

- Observational studies assessing the association of risk factors with SARS-CoV-2 infection and COVID-19 severity may be biased due to non-random selection into the analytic sample.
- Researchers should carefully consider the extent that their results may be biased due to selection, and conduct sensitivity analyses and simulations to explore the robustness of their results. We provide code for these analyses that is applicable beyond COVID-19 research.
