## Supplementary material for "Exploring selection bias in COVID-19 research: Simulations and prospective analyses of two UK cohort studies": S1 File

### Sheet: OR
						Kate's scenario:
						Case positivity (#tested+/#tested)	0.2			tested	not tested	total		Odds for being tested:			OR for being tested:			Probability of being tested:			Risk ratio for being tested:
						Infection prevalence (infected+):	0.02		infected+	20	80	100		infected+:	0.25		15.0625			infected+:	0.2		12.25
						Assymptomatic (assymptomatic+/infected+):	0.8		infected-	80	4820	4900		infected-:	0.0165975					infected-:	0.0163265
						Sample size	5000		total	100	4900	5000
						ALSPAC's scenario:
						Case positivity (#tested+/#tested)	0.159137			tested	not tested	total		Odds for being tested:			OR for being tested:			Probability of being tested:			Risk ratio for being tested:
						Infection prevalence (infected+) [2]:	0.0316		infected+	375.383	93.8457	469.228		infected+:	4		24.999			infected+:	0.8		5.7998
						Assymptomatic (assymptomatic+/infected+) [1]:	0.2		infected-	1983.48	12396.3	14379.8		infected-:	0.160006					infected-:	0.137936
						Sample size	14849		total	2358.87	12490.1	14849
						UKBB's scenario:
						Case positivity (#tested+/#tested)	0.2814			tested	not tested	total		Odds for being tested:			OR for being tested:			Probability of being tested:			Risk ratio for being tested:
						Infection prevalence (infected+) [2]:	0.072		infected+	24256.6	6064.16	30320.8		infected+:	4		21.2361			infected+:	0.8		5.04722
						Assymptomatic (assymptomatic+/infected+) [1]:	0.2		infected-	61943.2	328858	390801		infected-:	0.188358					infected-:	0.158503
						Sample size	421122		total	86199.8	334922	421122
						References:
						[1] https://www.bmj.com/content/371/bmj.m4851
						[2] https://www.imperial.ac.uk/medicine/research-and-impact/groups/react-study/faqs/
						ALSPAC's scenario:
						Proportion answered Q1 in UK ALSPAC	0.19974
						Case positivity (#think infected+/#answered Q)	0.159137			answeredQ	not answeredQ	infection total	total	Odds for being tested:			OR for being tested:			Probability of being tested:			Risk ratio for being tested:
						Infection prevalence (infected+) [2]:	0.0316		think infected+	471.99	716.227	469.228	1188.22	infected+:	0.658996		2.9507			infected+:	1.00589		5.7998
						proportion think infected+ but actually -ve	0.05		think infected-	2493.95	11166.8	14379.8	13660.8	infected-:	0.223335					infected-:	0.173435
						Sample size	14849		total	2965.94	11883.1	14849	14849
						UKBB's scenario:
						Proportion tested in UK biobank	0.0156			tested	not tested	total		Odds for being tested:			OR for being tested:			Probability of being tested:			Risk ratio for being tested:
						Case positivity (#tested+/#tested)	0.2814		infected+	1848.66	28472.1	30320.8		infected+:	0.0649287		5.31			infected+:	0.06097		5.04722
						Infection prevalence (infected+) [2]:	0.072		infected-	4720.84	386080	390801		infected-:	0.0122276					infected-:	0.0120799
						Sample size	421122		total	6569.5	414552	421122

### Sheet: alspac_prop_pos
		table(COVID1_YP$had_covid1,COVID1_YP$sarscov2_data1,useNA = "always")
		0 1 <NA>
		0 0 2494 0
		1 0 472 0
		<NA> 11883 0 0
		I had thought of getting a better proxy of ALSPAC using the serology data that we discussed at some point for something similar, as the above numbers haven’t changed, sorry for misunderstanding. Let me know if other numbers are needed.	covid reported						N_YP	14849
	test -	1462	238	1700	tested negative					serology test taken on 3-20.10.2020
	test+ m	10	10	20						tested+	tested-	total
	test+g	39	51	90				self-reported on 9.4-14.5.2020	infected+	71	238	309
	test+gm	5	10	15					infected-	54	1462	1516
	test+	54	71	125	tested positive				total	125	1700	1825	12.2904	% have results for both data sources of infection
		1516	309	1825
		reported - and have a test result	reported + and have a test result

### Sheet: ukb_prop_pos
-------------------------------------------------------------------------------------------------------------------------------------------------------------------
name: <unnamed>
log: M:\projects\ieu2\p6\081\working\results\COVIDITY\UKBB\for_simulations\test_positivity.log
log type: text
opened on: 22 Jul 2021, 16:14:58
.
. *****************************************************************
. * Not stratified by BMI
. *****************************************************************
.
. * Calculate the proportion of tests
. tab test_phase1
Non-tested vs |
Covid test |
during phase1 | Freq. Percent Cum.
----------------+-----------------------------------
No test phase1 | 416,233 98.86 98.86
Test phase1 | 4,804 1.14 100.00
----------------+-----------------------------------
Total | 421,037 100.00
.
. * Calculate the proportion of positive tests compared to population controls
. tab positive_test_pop_phase1
all ppts. (inc -ive |
test) vs Covid |
positive confirmed |
via test in phase1 | Freq. Percent Cum.
----------------------+-----------------------------------
No test/test negative | 419,685 99.68 99.68
Covid test positive | 1,352 0.32 100.00
----------------------+-----------------------------------
Total | 421,037 100.00
.
. * Calculate the proportion of positive tests taken
. tab positive_test_negative_phase1
Test negative |
(ref) vs test |
positive |
phase1 | Freq. Percent Cum.
--------------+-----------------------------------
Test negative | 3,452 71.86 71.86
Test positive | 1,352 28.14 100.00
--------------+-----------------------------------
Total | 4,804 100.00
